# Decompression Alone Versus Decompression With Fusion for Symptomatic Lumbar Synovial Facet Cysts: A Systematic Review and Meta-analysis

**DOI:** 10.64898/2026.08.17.26360613

**Authors:** Farzan Fahim, Farzin Mohammad Moradi, Amirmahdi Mojtahedzadeh, AmirKasra Shahinzadeh, Ali Khorram, Parniya Amini, Danial Farhadian, Parastoo Sangtarashha, Mahsa Faramin Lashkarian, Fatemeh Khazaei, Alireza Zali

**Author notes:** Farzan Fahim is the corresponding author: Department of Neurosurgery, Shohada-e Tajrish Hospital, Shahid Beheshti University of Medical Sciences, Tehran, Iran. Professor of Neurosurgery, Functional Neurosurgery Research Center, Shohada E Tajrish Hospital, Shahid Beheshti University of Medical Sciences, Stereotactic Fellowship, Tehran, Iran (Alireza Zali). Farzan Fahim and Farzin Mohammad Moradi contributed equally to this work and share first authorship.

## Abstract

**Background:** Pain relief is the principal patient-centered goal of surgery for symptomatic lumbar synovial facet cysts, yet comparative reviews have often emphasized cyst recurrence. Whether adding fusion improves postoperative pain or reduces later surgery remains uncertain.

**Objective:** To compare decompression alone with decompression plus fusion, with postoperative back- and leg-pain outcomes as the primary domain.

**Methods:** PubMed, Embase, Scopus, Web of Science, and the Cochrane Library were searched from inception to 2 June 2026. Comparative cohorts and case series with at least five patients were eligible. Twenty-two studies were re-extracted for VAS/NRS scores, change scores, and persistent or recurrent pain. Random-effects restricted maximum likelihood models with Hartung-Knapp inference were used; clinically distinct pain outcomes were analyzed separately.

**Results:** Twenty-two studies (16 cohorts, 6 case series; 51,899 participants) were included. Two studies provided compatible final VAS data. Fusion did not improve postoperative back pain (MD −0.04, 95% CI −0.17 to 0.10; I²=0%) or leg pain (MD −0.03, 95% CI −0.28 to 0.21; I²=0%). Postoperative back pain (RR 0.58, 95% CI 0.14– 2.30) and leg/radicular symptoms (RR 0.75, 95% CI 0.42–1.32) were also not significantly reduced. Fusion decreased confirmed cyst recurrence (RR 0.29, 95% CI 0.15–0.57) but not reoperation or subsequent lumbar surgery (RR 0.80, 95% CI 0.42–1.50).

**Conclusion:** Current comparative evidence does not demonstrate superior postoperative pain control with routine fusion. Fusion reduces cyst recurrence without clearly reducing reoperation, supporting selective use when instability is present or anticipated.
