## Supplementary File 4 for "Decompression Alone Versus Decompression With Fusion for Symptomatic Lumbar Synovial Facet Cysts: A Systematic Review and Meta-analysis"

### Sheet: Sheet1
Title	Year	DOI	First author	Country	Population	Intervention	Comparator	Outcomes	Study design
Long-term postoperative outcomes in patients with lumbosacral spine synovial cysts	2024	10.17116/neiro20248805138	N. A. Konovalov	Russia	Patients undergoing surgery for symptomatic lumbosacral synovial cysts (N=94)	Decompression/cyst surgery with fusion (n=5)	Decompression/cyst surgery without fusion (n=89)	Cyst recurrence, revision surgery	Retrospective cohort study
Comparison of Decompression versus Decompression and Fusion for Lumbar Synovial Cysts and Predictive Factors for Cyst Recurrence	2021	10.1016/j.wneu.2020.10.097	P. S. Page	USA	Symptomatic lumbar synovial cysts	Decompression + Fusion (n=57)	Decompression alone (n=104)	Recurrence, Reoperation, Odom outcome, Length of stay	Retrospective comparative cohort study
Factors associated with recurrent back pain and cyst recurrence after surgical resection of one hundred ninety-five spinal synovial cysts: Analysis of one hundred sixty-seven consecutive cases	2010	10.1097/BRS.0b013e3181bdafed	R. Xu	USA	Symptomatic spinal synovial cyst patients undergoing surgery (N=167)	Decompression with fusion (n=74)	Decompression alone (n=90)	Recurrence, reoperation, back pain, radiculopathy, perioperative outcomes	Retrospective cohort study
Comparison of Decompression with and Without Fusion for Patients with Synovial Facet Cysts	2017	10.1097/BSD.0000000000000449	M. Van Dijke	USA	Symptomatic synovial facet cyst patients (302/314 lumbar)	Decompression + fusion	Decompression alone	Recurrence of radiculopathy, recurrence of back pain, reoperation, complications, LOS	Retrospective cohort
Lumbar Synovial Cysts-Should You Fuse or Not?	2023	10.1227/neu.0000000000002314	G. A. Gonzalez	USA	Lumbar synovial cyst	Laminectomy with fusion	Laminectomy without fusion	Subsequent surgery	Retrospective cohort study
Intraoperative navigation-based lumbar facet assessment for considering fusion in unilateral biportal endoscopic cyst excision	2025	10.25259/sni_848_2025	S. Hadgaonkar	India	MRI-confirmed lumbar facet synovial cyst	decompression + fusion	decompression alone	VAS, ODI, operative time, instability, recurrence, fusion status	retrospective single-center case series
A series of 60 juxtafacet cysts: Clinical presentation, the role of spinal instability, and treatment	1996	10.3171/jns.1996.85.4.0560	R. A. Sabo	USA	symptomatic juxtafacet cysts	Cyst excision with fusion	Cyst excision without fusion	Clinical outcome (excellent/good/poor), postoperative instability, progression of spondylolisthesis, recurrence or development of new cysts, need for secondary fusion, and follow-up outcomes	Retrospective case series
Lumbar synovial cysts of the spine: An evaluation of surgical outcome	2005	10.1097/01.bsd.0000156830.68431.70	A. M. Khan	USA	Lumbar synovial cysts ,	Decompression + fusion	Decompression alone	Pain improvement (back and leg pain) Functional status Complications Recurrence of cyst Need for reoperation Overall surgical success (excellent/good/fair/poor)	Retrospective cohort study
Surgical evaluation and management of lumbar synovial cysts: the Mayo Clinic experience	2000	10.3171/spi.2000.93.1.0053	M. K. Lyons	USA	Patients with symptomatic lumbar synovial cysts	Decompression + fusion	Decompression alone	Pain relief, neurological improvement, complications, and need for secondary fusion	Retrospective cohort study
Microdecompression for lumbar synovial cysts: An independent assessment of long term outcomes	2007	10.1186/1749-799X-2-5	B. K. Weiner	USA	Lumbar synovial cysts ,	Decompression + fusion	Decompression alone	pain, neuro function, reoperation, satisfaction (long-term)	Retrospective cohort study
Sciatica due to synovial facet cyst. Review of patients under 60 years	2005	10.1016/s0482-5985(05)74379-0	M. A. Plasencia	Spain	lumbar juxtafacet (synovial) cysts causing radicular	Decompression with fusion	decompression without fusion	Pain relief (VAS), functional outcome (Oswestry Disability Index), neurological improvement, and postoperative outcomes/complications.	Retrospective case series
Minimally Invasive Posterior Tubular Microsurgical Approach for the Management of Symptomatic Synovial Cysts of the Lumbar and Cervical Spine	2021	10.14444/8134	J. A. Soriano Sánchez	Mexico	symptomatic spinal synovial cysts	Decompression with fusion	decompression without fusion	VAS, ODI, Macnab outcome, complications, recurrence, need for fusion	Retrospective cohort study
The Variability of Lumbar Facet Joint Synovial Cyst Recurrence Requiring Revision Surgery After Decompression-only and Decompression/Fusion	2019	10.1097/BSD.0000000000000870	K. Wun	USA	Patients with symptomatic spinal synovial cysts	Decompression with fusion	decompression without fusion	VAS, ODI, Macnab outcome, complications, recurrence, need for fusion	Retrospective cohort study
Results after resection of juxta-facet-cysts - Which role does a segmental instability play	2002	10.1055/s-2002-32615	J. Franke	Germany	Patients with lumbar spinal synovial or facet joint cysts	Decompression with fusion	decompression without fusion	Recurrence of synovial cyst Need for revision surgery Symptom improvement / clinical outcome Spinal stability	Retrospective case series
Spinal synovial cyst: A retrospective analysis of 204 cases	2025	10.1016/j.clineuro.2025.108806	P. Shrestha	USA	Comparative lumbar surgical cohort (N=131)	Resection/decompression with additional fusion (n=33)	Resection/decompression without fusion (n=98)	Recurrence, revision surgery, complications, surgical outcomes	Retrospective cohort study
National trends in lumbar facet cyst surgical management: rising fusion utilization without improved 5-year outcomes over decompression alone	2026	10.1016/j.spinee.2026.04.021	J. G. Sanchez	USA	Adults with surgically treated lumbar facet synovial cysts	Decompression with fusion	decompression without fusion	5-year reoperation rates, 90-day healthcare costs, and predictors/trends of fusion utilization	Retrospective cohort study
Five-Year Outcomes After Decompression and Fusion Versus Decompression Alone in the Treatment of Lumbar Synovial Cysts	2022	10.1016/j.wneu.2022.06.014	S. I. Khalid	USA	Adults with surgically treated lumbar facet synovial cysts	Decompression with fusion	decompression without fusion	5-year reoperation rate and 30-day postoperative complications	Retrospective cohort study
Classification of Lumbar Facet Joint Cysts Using the NeuroSpine Surgery Research Group (NSURG) Grading Score and Correlation with Recurrence and Clinical Outcomes	2018	10.1016/j.wneu.2018.07.190	R. Campbell	Australia	Patients with lumbar synovial cysts undergoing surgery	Decompression with fusion	decompression without fusion	Recurrence, reoperation, VAS/ODI	Retrospective cohort study
Surgical Management of Spinal Synovial Cysts A Series of 23 Patients and Systematic Analysis of the Literature	2015	10.1097/BSD.0b013e31827179c8	S. Knafo	France	Original institutional series of 23 surgically treated patients	Decompression with instrumented fusion (n=2)	Decompression without fusion (n=21)	Clinical outcome, cyst recurrence, secondary fusion, perioperative complications	Retrospective case series
Spinal sinovial cysts: Surgical treatment and clinical outcomes in a series of 18 cases	2017	10.1016/j.neucie.2016.07.001	B. Mansilla	Spain	Patients with lumbar synovial cysts undergoing surgery	Decompression with fusion	Non-fusion surgery (interlaminar approach, hemilaminectomy, laminectomy)	Clinical improvement, symptom resolution, and postoperative outcomes at follow-up	Retrospective case series
New classification of facet joint synovial cysts	2020	10.1007/s00701-020-04264-2	T. Rosenstock	Germany	Patients with symptomatic lumbar facet joint cysts undergoing surgery (n=111)	Decompression with fusion	Decompression/cyst excision without fusion	Residual complaints, revision surgery, perioperative complications, cyst recurrence, secondary fusion	Retrospective cohort study
A Comparative Evaluation of Surgical Techniques Applied in Lumbar Synovial Cysts in Accordance with the Literature	2025	10.3390/diagnostics15141767	Sarac ME	Turkey	Patients with lumbar synovial cyst at L4-L5 level who underwent surgical treatment between January 2015 and January 2021 (n=33)	Cyst excision with unilateral dynamic instrumentation (PEEK rod + pedicle screws) (n=15)	Cyst excision alone (n=18)	Primary: VAS (back and leg pain), ODI. Secondary: complications, reoperation rate, cyst recurrence, listhesis development, operation time, hospital stay	Retrospective cohort study
