## Supplementary File 5 for "Decompression Alone Versus Decompression With Fusion for Symptomatic Lumbar Synovial Facet Cysts: A Systematic Review and Meta-analysis"

### Sheet: Excluded_FullText
Title	DOI	Authors	Year	Journal	Origin	Study Design	Reason for Exclusion
Fusion and decompression vs decompression only for lumbar facet cysts	10.1016/j.spinee.2020.05.151	J. A. Section, N. Maqsoodi and A. Mesfin	2020	Spine Journal	USA		(Conference abstract)
Risk of subsequent fusion after isolated decompression for lumbar facet cyst	10.1016/j.spinee.2023.06.151	V. Federico, J. Nie, A. Butler and F. Phillips	2023	Spine Journal		Retrospective Cohort	No comparison group
Juxtafacet cysts of the cervical spine	10.1097/00006123-199812000-00058	W. E. Krauss, J. L. Atkinson and G. M. Miller	1998	Neurosurgery	USA	Retrospective case series	Non-lumbar synovial cyst population
Are lumbar synovial cysts a sign of segmental instability? A clinical evaluation in 40 patients	10.1007/s00586-010-1601-9	M. Merkle, G. Maier, M. S. Tatagiba and F. Roser	2010	European Spine Journal		Retrospective Cohort	(Conference abstract)
Hemorragic and non hemorragic lumbar synovial cysts: Diagnosis, surgical management and long-term follow-up	10.1007/s00586-010-1375-0	A. Landi, R. Tarantino, N. Marotta, A. Ruggeri, M. Cappelletti, M. Domenicucci, et al.	2010	European Spine Journal			(Conference abstract)
Does the Decompression of Symptomatic Lumbar Facet Cysts without Instability Require Fusion?	10.1097/BSD.0000000000000906	B. S. Boody, J. D. Smucker, R. C. Sasso, A. H. Segar and T. S. Protopsaltis	2021	Clinical Spine Surgery	USA	review	review
Comparison between decompression with and without fusion for patients with synovial facet cysts: A retrospective study including 314 consecutive patients	10.1016/j.spinee.2015.07.369	S. Janssen, O. Van Wulfften Palthe, K. B. Wood, M. Harris, C. M. Bono and J. H. Schwab	2015	Spine Journal		Retrospective Cohort	(Conference abstract)
Lumbar ganglion cyst: Nosology, surgical management and proposal of a new classification based on 34 personal cases and literature review	10.5312/wjo.v8.i9.697	M. Domenicucci, A. Ramieri, D. Marruzzo, P. Missori, M. Miscusi, R. Tarantino, et al.	2017	World Journal of Orthopedics		Retrospective case series	No comparison
Should We Label All Synovial Cysts as Unstable?	10.1177/2192568217700103	A. G. Kulkarni, S. Dutta, A. Dhruv and A. Bassi	2017	Global Spine Journal	india	Retrospective case series	no fusion
Subaxial cervical synovial cysts: Report of 35 histologically confirmed surgically treated cases and review of the literature	10.1097/BRS.0b013e31820709a8	M. K. Lyons, B. D. Birch, W. E. Krauss, N. P. Patel, E. W. Nottmeier and O. K. Boucher	2011	Spine	USA	Retrospective case series	Non-lumbar synovial cyst population
LUMBAR SPINE SYNOVIAL CYST: A CASE SERIES REPORT AND REVIEW OF SURGICAL STRATEGIES	10.20471/acc.2019.58.03.13	B. Splavski, A. Rotim, I. Brumini, I. Koprek, D. Gajski, B. Božić, et al.	2019	Acta Clinica Croatica	USA	Retrospective case series	No comparison
Subaxial cervical juxtafacet cysts: Single institution surgical experience and literature review	10.1007/s00701-012-1549-0	T. Uschold, J. Panchmatia, D. J. Fusco, A. A. Abla, R. W. Porter and N. Theodore	2013	Acta Neurochirurgica	USA	Retrospective case series	Non-lumbar synovial cyst population
Surgical treatment of juxtafacet cysts in the lumbar spine; is segmental fusion necessary? analysis of surgical results in 29 patients	10.1007/s00586-019-06167-y	D. Cáncer Castillo	2019	European Spine Journal			(Conference abstract)
Minimally Invasive Surgical Decompression without Fusion for the Treatment of Lumbar Synovial Cysts: Feasibility and Long-Term Outcomes	10.1016/j.wneu.2022.08.015	K. Chesney, J. Stylli, M. Elsouri, E. Phelps, I. Fayed, A. Anaizi, et al.	2022	World Neurosurgery	USA	Retrospective Cohort	no fusion
Clinical Significance of Facet Cysts in Patients Undergoing Lumbar Decompression for Degenerative Spine: A Propensity-score Matched Multicenter Analysis	10.1097/BSD.0000000000001900	K. R. Nathani, M. A. Hudson, A. Safdar, W. Krauss, M. Kalani, S. G. Chen, et al.	2025	Clinical Spine Surgery			Full text not available
Decompression Versus Decompression and Fusion for Lumbar Synovial Cysts	10.1093/neuros/nyaa447_776	P. Page, D. Burkett and D. K. Resnick	2020	Clinical Neurosurgery			(Conference abstract)
Lumbar synovial cysts	10.3113/JSOA.2012.0232	A. F. Mavrogenis, P. J. Papagelopoulos, G. S. Sapkas, D. S. Korres and S. G. Pneumaticos	2012	Journal of surgical orthopaedic advances			Full text not available
