## Supplementary File 7 for "Decompression Alone Versus Decompression With Fusion for Symptomatic Lumbar Synovial Facet Cysts: A Systematic Review and Meta-analysis"

### Sheet: Sheet1
Title	First author	DOI	Year	Q1	Q2	Q3	Q4	Q5	Q6	Q7	Q8	Q9	Q10	Q11	Yes (%)	Final appraisal result
Classification of Lumbar Facet Joint Cysts Using the NeuroSpine Surgery Research Group (NSURG) Grading Score and Correlation with Recurrence and Clinical Outcomes	R. Campbell	10.1016/j.wneu.2018.07.190	2018	No	Yes	Yes	Yes	Yes	Yes	Yes	Yes	Unclear	Unclear	Yes	73	Moderate risk
Results after resection of juxta-facet-cysts - Which role does a segmental instability play	J. Franke	10.1055/s-2002-32615	2002	Yes	Yes	Yes	Yes	Yes	Yes	Yes	Yes	Yes	No	NA	90	Low risk
Lumbar Synovial Cysts-Should You Fuse or Not?	G. A. Gonzalez	10.1227/neu.0000000000002314	2023	Yes	Yes	Yes	Yes	Yes	Yes	Yes	Yes	Unclear	Unclear	Yes	82	Low risk
Intraoperative navigation-based lumbar facet assessment for considering fusion in unilateral biportal endoscopic cyst excision	S. Hadgaonkar	10.25259/sni_848_2025	2025	Yes	Yes	Yes	Unclear	Unclear	Yes	Yes	Yes	Yes	Yes	NA	80	Low risk
Five-Year Outcomes After Decompression and Fusion Versus Decompression Alone in the Treatment of Lumbar Synovial Cysts	S. I. Khalid	10.1016/j.wneu.2022.06.014	2022	Yes	Yes	Yes	Yes	Yes	Yes	Yes	Yes	Unclear	Unclear	Yes	82	Low risk
Lumbar synovial cysts of the spine: An evaluation of surgical outcome	A. M. Khan	10.1097/01.bsd.0000156830.68431.70	2005	No	Yes	Yes	Yes	Yes	Yes	Yes	Yes	No	Unclear	Yes	73	Moderate risk
Surgical Management of Spinal Synovial Cysts A Series of 23 Patients and Systematic Analysis of the Literature	S. Knafo	10.1097/BSD.0b013e31827179c8	2015	Yes	Yes	Yes	Yes	Yes	Yes	Yes	Yes	Yes	Yes	NA	100	Low risk
Long-term postoperative outcomes in patients with lumbosacral spine synovial cysts	N. A. Konovalov	10.17116/neiro20248805138	2024	No	Yes	Yes	No	No	Yes	Yes	Yes	Unclear	Unclear	Yes	55	High risk
Surgical evaluation and management of lumbar synovial cysts: the Mayo Clinic experience	M. K. Lyons	10.3171/spi.2000.93.1.0053	2000	No	Yes	Yes	Yes	Unclear	Yes	Yes	Yes	Yes	Unclear	Unclear	64	Moderate risk
Spinal sinovial cysts: Surgical treatment and clinical outcomes in a series of 18 cases	B. Mansilla	10.1016/j.neucie.2016.07.001	2017	Yes	Yes	Yes	Yes	Yes	Yes	Yes	Yes	Yes	No	NA	90	Low risk
Comparison of Decompression versus Decompression and Fusion for Lumbar Synovial Cysts and Predictive Factors for Cyst Recurrence	P. S. Page	10.1016/j.wneu.2020.10.097	2021	No	Yes	Yes	Yes	Yes	Yes	Yes	Yes	Unclear	Unclear	Yes	73	Moderate risk
Sciatica due to synovial facet cyst. Review of patients under 60 years	M. A. Plasencia	10.1016/s0482-5985(05)74379-0	2005	Yes	Yes	Yes	Yes	Yes	Yes	Yes	Yes	Yes	No	NA	90	Low risk
New classification of facet joint synovial cysts	T. Rosenstock	10.1007/s00701-020-04264-2	2020	No	Yes	Yes	Yes	Yes	Yes	Yes	Unclear	Unclear	Unclear	Yes	64	Moderate risk
A series of 60 juxtafacet cysts: Clinical presentation, the role of spinal instability, and treatment	R. A. Sabo	10.3171/jns.1996.85.4.0560	1996	Yes	Yes	Yes	Yes	Yes	Yes	Yes	Yes	Yes	No	NA	90	Low risk
National trends in lumbar facet cyst surgical management: rising fusion utilization without improved 5-year outcomes over decompression alone	J. G. Sanchez	10.1016/j.spinee.2026.04.021	2026	Yes	Yes	Yes	Yes	Yes	Yes	Yes	Yes	Unclear	Yes	Yes	91	Low risk
A Comparative Evaluation of Surgical Techniques Applied in Lumbar Synovial Cysts in Accordance with the Literature	Sarac ME	10.3390/diagnostics15141767	2025	Yes	Yes	Yes	Yes	Yes	Yes	Yes	Yes	Yes	NA	Yes	100	Low risk
Spinal synovial cyst: A retrospective analysis of 204 cases	P. Shrestha	10.1016/j.clineuro.2025.108806	2025	No	Yes	Yes	Yes	Yes	Yes	Yes	Unclear	Unclear	Unclear	Yes	64	Moderate risk
Minimally Invasive Posterior Tubular Microsurgical Approach for the Management of Symptomatic Synovial Cysts of the Lumbar and Cervical Spine	J. A. Soriano Sánchez	10.14444/8134	2021	No	Yes	Yes	Yes	No	Yes	Yes	Yes	Yes	NA	Yes	80	Low risk
Comparison of Decompression with and Without Fusion for Patients with Synovial Facet Cysts	M. Van Dijke	10.1097/BSD.0000000000000449	2017	No	Yes	Yes	Yes	Yes	Yes	Yes	Yes	Yes	Yes	Yes	91	Low risk
Microdecompression for lumbar synovial cysts: An independent assessment of long term outcomes	B. K. Weiner	10.1186/1749-799X-2-5	2007	Yes	Yes	Yes	Yes	Yes	Yes	Yes	Yes	Yes	NA	Yes	100	Low risk
The Variability of Lumbar Facet Joint Synovial Cyst Recurrence Requiring Revision Surgery After Decompression-only and Decompression/Fusion	K. Wun	10.1097/BSD.0000000000000870	2019	Yes	Yes	Yes	Yes	Yes	Yes	Yes	Yes	No	No	Yes	82	Low risk
Factors associated with recurrent back pain and cyst recurrence after surgical resection of one hundred ninety-five spinal synovial cysts: Analysis of one hundred sixty-seven consecutive cases	R. Xu	10.1097/BRS.0b013e3181bdafed	2010	Yes	Yes	Yes	Yes	Yes	Yes	Yes	Yes	Unclear	Unclear	Yes	82	Low risk
